# Dynamic Substates of the Default Mode Network Are Associated with Mystical Experiences and Clinical Outcomes after Magnesium-Ibogaine Treatment in Veterans with Traumatic Brain Injury

**DOI:** 10.64898/2026.07.20.26358512

**Authors:** Kenneth Shinozuka, Clayton Olash, Tracy Han, Azeezat Azeez, Malvika Sridhar, Andrew D. Geoly, Catherine Daye, Saron Hunegnaw, Kirsten N. Cherian, Jackob N. Keynan, Randi E. Brown, Derrick M. Buchanan, John P. Coetzee, Ian H. Kratter, Raag D. Airan, Martijn Arns, Maheen M. Adamson, Manish Saggar, Cammie Rolle

## Abstract

Preliminary evidence suggests that the combination of magnesium and ibogaine, an atypical psychedelic, may be a promising treatment for post-traumatic stress disorder (PTSD), opioid use disorder, and traumatic brain injury (TBI). The “mystical” experience elicited by ibogaine, which is characterized by feelings of awe, selflessness, and transcendence, is correlated with improvements in PTSD symptoms. Mystical experiences with other psychedelics are associated with acute decreases in the activity and connectivity of the default mode network (DMN), which mediates self-related cognition. However, the dynamic effects of ibogaine on the DMN have not yet been studied. At baseline, immediately (3-4 days) after ibogaine, and one month after ibogaine, we acquired resting-state functional magnetic resonance imaging data in an open-label, observational trial of magnesium-ibogaine treatment for 30 U.S. veterans with TBI. Magnesium-ibogaine did not significantly alter static DMN connectivity at either the immediate-post or one-month timepoint. Since static measures cannot capture time-evolving changes in connectivity, we next used Hidden Markov Models (HMM) to measure the post-acute dynamics of DMN activity. Magnesium-ibogaine was associated with significant, sustained decreases in the switching rate (i.e., increases in the duration of) a dynamic DMN substate, which was significantly correlated with the mean score on the Revised Mystical Experience Questionnaire and clinical improvements at one month-post treatment. This DMN substate exhibited a lateral-medial spatial gradient, which was significantly associated with a gradient of externally oriented (i.e., directed to the environment) to internally oriented (i.e., self-related) perception and cognition. Taken together, our results indicate that magnesium-ibogaine alters specific dynamic substates of the DMN, which correlate with its subjective and therapeutic effects.
