## Supplementary Table 2 for "Dynamic Substates of the Default Mode Network Are Associated with Mystical Experiences and Clinical Outcomes after Magnesium-Ibogaine Treatment in Veterans with Traumatic Brain Injury"

### Sheet: Sheet1
metric	state	predictor_timepoint	outcome_family	outcome_name	outcome_timepoint	n	pearson_r	pearson_p	pearson_q_meq_state3_sr	pearson_q_clinical_state3_sr
FO	1	1M-BL	Clinical	CAPS	12M-BL	20	0.197869	0.403023
FO	1	1M-BL	Clinical	CAPS	1M-BL	24	0.156686	0.464683
FO	1	IP-BL	Clinical	CAPS	IP-BL	27	-0.00923072	0.963553
FO	1	1M-BL	Clinical	HAM-A	12M-BL	20	0.105074	0.659305
FO	1	1M-BL	Clinical	HAM-A	1M-BL	24	0.160832	0.452798
FO	1	IP-BL	Clinical	HAM-A	IP-BL	27	-0.0136028	0.94631
FO	1	1M-BL	Clinical	MADRS	12M-BL	20	0.258265	0.271588
FO	1	1M-BL	Clinical	MADRS	1M-BL	24	0.287005	0.173898
FO	1	IP-BL	Clinical	MADRS	IP-BL	27	-0.0354006	0.860846
FO	1	1M-BL	Clinical	WHODAS	12M-BL	19	0.00471776	0.984707
FO	1	1M-BL	Clinical	WHODAS	1M-BL	23	-0.0821471	0.709428
FO	1	IP-BL	Clinical	WHODAS	IP-BL	27	-0.214406	0.282858
FO	1	1M-BL	MEQ	MEQ Mean	Immediate post	24	-0.21436	0.314494
FO	1	IP-BL	MEQ	MEQ Mean	Immediate post	27	0.14721	0.463718
FO	2	1M-BL	Clinical	CAPS	12M-BL	20	-0.300199	0.198446
FO	2	1M-BL	Clinical	CAPS	1M-BL	24	-0.137835	0.520691
FO	2	IP-BL	Clinical	CAPS	IP-BL	27	-0.368675	0.0584485
FO	2	1M-BL	Clinical	HAM-A	12M-BL	20	-0.463618	0.039503
FO	2	1M-BL	Clinical	HAM-A	1M-BL	24	-0.324347	0.122034
FO	2	IP-BL	Clinical	HAM-A	IP-BL	27	-0.370776	0.0569177
FO	2	1M-BL	Clinical	MADRS	12M-BL	20	-0.327238	0.159027
FO	2	1M-BL	Clinical	MADRS	1M-BL	24	-0.18312	0.391729
FO	2	IP-BL	Clinical	MADRS	IP-BL	27	-0.318178	0.105787
FO	2	1M-BL	Clinical	WHODAS	12M-BL	19	-0.242514	0.317133
FO	2	1M-BL	Clinical	WHODAS	1M-BL	23	-0.205159	0.34769
FO	2	IP-BL	Clinical	WHODAS	IP-BL	27	-0.356863	0.0676594
FO	2	1M-BL	MEQ	MEQ Mean	Immediate post	24	0.2159	0.310944
FO	2	IP-BL	MEQ	MEQ Mean	Immediate post	27	0.451273	0.0181431
FO	3	1M-BL	Clinical	CAPS	12M-BL	20	0.154599	0.515176
FO	3	1M-BL	Clinical	CAPS	1M-BL	24	0.104486	0.627049
FO	3	IP-BL	Clinical	CAPS	IP-BL	27	-0.131945	0.511797
FO	3	1M-BL	Clinical	HAM-A	12M-BL	20	0.2419	0.304177
FO	3	1M-BL	Clinical	HAM-A	1M-BL	24	0.194163	0.36329
FO	3	IP-BL	Clinical	HAM-A	IP-BL	27	-0.0174606	0.931116
FO	3	1M-BL	Clinical	MADRS	12M-BL	20	0.00678825	0.97734
FO	3	1M-BL	Clinical	MADRS	1M-BL	24	0.0791101	0.713286
FO	3	IP-BL	Clinical	MADRS	IP-BL	27	-0.0570483	0.777457
FO	3	1M-BL	Clinical	WHODAS	12M-BL	19	0.398421	0.0911112
FO	3	1M-BL	Clinical	WHODAS	1M-BL	23	0.461272	0.0267295
FO	3	IP-BL	Clinical	WHODAS	IP-BL	27	0.0167984	0.933723
FO	3	1M-BL	MEQ	MEQ Mean	Immediate post	24	0.098063	0.648488
FO	3	IP-BL	MEQ	MEQ Mean	Immediate post	27	-0.210566	0.291775
FO	4	1M-BL	Clinical	CAPS	12M-BL	20	0.238056	0.312162
FO	4	1M-BL	Clinical	CAPS	1M-BL	24	0.00742398	0.972535
FO	4	IP-BL	Clinical	CAPS	IP-BL	27	0.363385	0.0624443
FO	4	1M-BL	Clinical	HAM-A	12M-BL	20	0.292557	0.210672
FO	4	1M-BL	Clinical	HAM-A	1M-BL	24	0.149693	0.485087
FO	4	IP-BL	Clinical	HAM-A	IP-BL	27	0.340753	0.0819806
FO	4	1M-BL	Clinical	MADRS	12M-BL	20	0.183382	0.438989
FO	4	1M-BL	Clinical	MADRS	1M-BL	24	0.0210242	0.922322
FO	4	IP-BL	Clinical	MADRS	IP-BL	27	0.429703	0.0252889
FO	4	1M-BL	Clinical	WHODAS	12M-BL	19	0.016972	0.94502
FO	4	1M-BL	Clinical	WHODAS	1M-BL	23	0.127464	0.562199
FO	4	IP-BL	Clinical	WHODAS	IP-BL	27	0.44081	0.0213681
FO	4	1M-BL	MEQ	MEQ Mean	Immediate post	24	-0.331095	0.114018
FO	4	IP-BL	MEQ	MEQ Mean	Immediate post	27	-0.302559	0.125039
FO	5	1M-BL	Clinical	CAPS	12M-BL	20	-0.23321	0.322406
FO	5	1M-BL	Clinical	CAPS	1M-BL	24	0.0100351	0.962881
FO	5	IP-BL	Clinical	CAPS	IP-BL	27	-0.119206	0.553703
FO	5	1M-BL	Clinical	HAM-A	12M-BL	20	-0.00647578	0.978383
FO	5	1M-BL	Clinical	HAM-A	1M-BL	24	-0.0167914	0.937928
FO	5	IP-BL	Clinical	HAM-A	IP-BL	27	-0.180088	0.368723
FO	5	1M-BL	Clinical	MADRS	12M-BL	20	0.0441287	0.853439
FO	5	1M-BL	Clinical	MADRS	1M-BL	24	-0.0126915	0.953065
FO	5	IP-BL	Clinical	MADRS	IP-BL	27	-0.359723	0.0653326
FO	5	1M-BL	Clinical	WHODAS	12M-BL	19	0.0537235	0.827091
FO	5	1M-BL	Clinical	WHODAS	1M-BL	23	-0.169011	0.440755
FO	5	IP-BL	Clinical	WHODAS	IP-BL	27	-0.317872	0.106142
FO	5	1M-BL	MEQ	MEQ Mean	Immediate post	24	0.289786	0.16958
FO	5	IP-BL	MEQ	MEQ Mean	Immediate post	27	0.164471	0.41234
SR	1	1M-BL	Clinical	CAPS	12M-BL	20	-0.367468	0.110958
SR	1	1M-BL	Clinical	CAPS	1M-BL	24	-0.149686	0.485108
SR	1	IP-BL	Clinical	CAPS	IP-BL	27	0.148616	0.459414
SR	1	1M-BL	Clinical	HAM-A	12M-BL	20	-0.158072	0.505662
SR	1	1M-BL	Clinical	HAM-A	1M-BL	24	-0.116914	0.586405
SR	1	IP-BL	Clinical	HAM-A	IP-BL	27	0.0491779	0.807547
SR	1	1M-BL	Clinical	MADRS	12M-BL	20	-0.0167041	0.944275
SR	1	1M-BL	Clinical	MADRS	1M-BL	24	0.0641434	0.76588
SR	1	IP-BL	Clinical	MADRS	IP-BL	27	0.00769436	0.969616
SR	1	1M-BL	Clinical	WHODAS	12M-BL	19	-0.0748453	0.76073
SR	1	1M-BL	Clinical	WHODAS	1M-BL	23	-0.183308	0.402471
SR	1	IP-BL	Clinical	WHODAS	IP-BL	27	-0.27435	0.166098
SR	1	1M-BL	MEQ	MEQ Mean	Immediate post	24	-0.117373	0.584925
SR	1	IP-BL	MEQ	MEQ Mean	Immediate post	27	-0.129412	0.520005
SR	2	1M-BL	Clinical	CAPS	12M-BL	20	-0.146819	0.536788
SR	2	1M-BL	Clinical	CAPS	1M-BL	24	-0.100443	0.640511
SR	2	IP-BL	Clinical	CAPS	IP-BL	27	-0.387338	0.0459199
SR	2	1M-BL	Clinical	HAM-A	12M-BL	20	-0.286489	0.220729
SR	2	1M-BL	Clinical	HAM-A	1M-BL	24	-0.187965	0.379099
SR	2	IP-BL	Clinical	HAM-A	IP-BL	27	-0.428295	0.0258253
SR	2	1M-BL	Clinical	MADRS	12M-BL	20	-0.254386	0.279107
SR	2	1M-BL	Clinical	MADRS	1M-BL	24	-0.177543	0.406555
SR	2	IP-BL	Clinical	MADRS	IP-BL	27	-0.178033	0.374303
SR	2	1M-BL	Clinical	WHODAS	12M-BL	19	-0.0779181	0.751197
SR	2	1M-BL	Clinical	WHODAS	1M-BL	23	0.168071	0.443339
SR	2	IP-BL	Clinical	WHODAS	IP-BL	27	-0.29872	0.130141
SR	2	1M-BL	MEQ	MEQ Mean	Immediate post	24	0.289561	0.169927
SR	2	IP-BL	MEQ	MEQ Mean	Immediate post	27	0.543823	0.00336733
SR	3	1M-BL	Clinical	CAPS	12M-BL	20	0.411893	0.0711506		0.0948675
SR	3	1M-BL	Clinical	CAPS	1M-BL	24	0.459756	0.023799		0.047598
SR	3	IP-BL	Clinical	CAPS	IP-BL	27	0.213339	0.285319		0.311257
SR	3	1M-BL	Clinical	HAM-A	12M-BL	20	0.627402	0.00306446		0.015447
SR	3	1M-BL	Clinical	HAM-A	1M-BL	24	0.700242	0.000139127		0.00166953
SR	3	IP-BL	Clinical	HAM-A	IP-BL	27	0.290781	0.141167		0.1694
SR	3	1M-BL	Clinical	MADRS	12M-BL	20	0.426295	0.060893		0.0913395
SR	3	1M-BL	Clinical	MADRS	1M-BL	24	0.567009	0.00386176		0.015447
SR	3	IP-BL	Clinical	MADRS	IP-BL	27	0.0975952	0.628186		0.628186
SR	3	1M-BL	Clinical	WHODAS	12M-BL	19	0.551294	0.014419		0.0346056
SR	3	1M-BL	Clinical	WHODAS	1M-BL	23	0.548096	0.00677635		0.0203291
SR	3	IP-BL	Clinical	WHODAS	IP-BL	27	0.376784	0.0527132		0.0903655
SR	3	1M-BL	MEQ	MEQ Mean	Immediate post	24	-0.271147	0.199983	0.199983
SR	3	IP-BL	MEQ	MEQ Mean	Immediate post	27	-0.456973	0.0165618	0.0331235
SR	4	1M-BL	Clinical	CAPS	12M-BL	20	0.119121	0.616926
SR	4	1M-BL	Clinical	CAPS	1M-BL	24	-0.173834	0.416586
SR	4	IP-BL	Clinical	CAPS	IP-BL	27	0.344261	0.0786811
SR	4	1M-BL	Clinical	HAM-A	12M-BL	20	-0.116758	0.623979
SR	4	1M-BL	Clinical	HAM-A	1M-BL	24	-0.294122	0.162997
SR	4	IP-BL	Clinical	HAM-A	IP-BL	27	0.241735	0.224453
SR	4	1M-BL	Clinical	MADRS	12M-BL	20	0.0404201	0.865644
SR	4	1M-BL	Clinical	MADRS	1M-BL	24	-0.267057	0.207118
SR	4	IP-BL	Clinical	MADRS	IP-BL	27	0.380738	0.0500814
SR	4	1M-BL	Clinical	WHODAS	12M-BL	19	-0.514649	0.0241574
SR	4	1M-BL	Clinical	WHODAS	1M-BL	23	-0.12392	0.573207
SR	4	IP-BL	Clinical	WHODAS	IP-BL	27	0.191629	0.3383
SR	4	1M-BL	MEQ	MEQ Mean	Immediate post	24	-0.249198	0.240281
SR	4	IP-BL	MEQ	MEQ Mean	Immediate post	27	-0.228605	0.251412
SR	5	1M-BL	Clinical	CAPS	12M-BL	20	-0.0218935	0.927002
SR	5	1M-BL	Clinical	CAPS	1M-BL	24	0.103978	0.628736
SR	5	IP-BL	Clinical	CAPS	IP-BL	27	-0.370202	0.0573329
SR	5	1M-BL	Clinical	HAM-A	12M-BL	20	0.113903	0.632542
SR	5	1M-BL	Clinical	HAM-A	1M-BL	24	0.161507	0.450877
SR	5	IP-BL	Clinical	HAM-A	IP-BL	27	-0.192725	0.335492
SR	5	1M-BL	Clinical	MADRS	12M-BL	20	-0.0333258	0.889071
SR	5	1M-BL	Clinical	MADRS	1M-BL	24	0.0995805	0.643398
SR	5	IP-BL	Clinical	MADRS	IP-BL	27	-0.426918	0.0263586
SR	5	1M-BL	Clinical	WHODAS	12M-BL	19	0.313995	0.190479
SR	5	1M-BL	Clinical	WHODAS	1M-BL	23	-0.220275	0.312512
SR	5	IP-BL	Clinical	WHODAS	IP-BL	27	-0.120008	0.55102
SR	5	1M-BL	MEQ	MEQ Mean	Immediate post	24	0.20579	0.334684
SR	5	IP-BL	MEQ	MEQ Mean	Immediate post	27	0.281532	0.154844
